# Comorbidities & coronary vascular disease (CVD) conditions in impaired cognitive disease with coronary artery disease (ICAD) in *AllofUS*

**DOI:** 10.1101/2025.04.30.25326756

**Authors:** Praveen Hariharan, Minoo Bagheri, Emelia Asamoah, Ioana Voiculescu, Purnima Singh, Tafadzwa Machipisa, Tess Pottinger, Antone Opekun

**Author notes:** Corresponding Author: Praveen Hariharan, Department of Emergency, Brown University Health, Warren Alpert Medical School, 223 walnut st, #20, Framingham, MA.

## Abstract

**Background and objectives:** Impaired cognitive disease (IC) as a clinical entity may have heterogeneous neuropathologies and share similar risk factors with coronary artery disease (CAD). To evaluate the association of cardiovascular disease (CVD) conditions and comorbidities in IC with coronary artery disease (ICAD) compared to CAD alone and determine the effect modification when CAD preceded (ICAD1) or succeeded Impaired cognitive disease (ICAD2) event in ICAD patients.

**Design and setting:** We included unique *AllofUS* participants (aged >60 yrs) with IC (n=6606), CAD (n=27516), ICAD (n=4852), and healthy controls (n=78,600) and used validated ICD-9/10 codes for defining exposures. We performed multivariable logistic regression of CVD conditions (ventricular fibrillation, cardiac arrest, conduction deficits, pacemaker, cardioversion, diastolic and systolic dysfunction) and comorbidities, in particular, CABG, in ICAD compared to CAD alone after adjusting for traditional risks (age, sex, depression, diabetes, hypertension, smoking, alcohol use, and stroke). We performed sensitivity analyses after propensity matching, restricting only outpatient confirmed diagnoses, those with a history of left heart catheterization (LHC), and CABG. We performed similar stratified analyses in ICAD1 and ICAD2 based on CAD preceding or succeeding IC events by at least one year. We defined significance at p <0.05.

**Results:** CVD conditions, such as ventricular fibrillation (1.38;1.09-1.74, p=0.007), atrioventricular blocks (1.15;1.04-1.27, p=0.005), pacemaker (1.37;1.10-1.69, p=0.003), cardioversion (1.65;1.12-2.39, p=0.009), and diastolic dysfunction (1.09;1.01- 1.18, p=0.03) were associated with ICAD compared to CAD alone with higher associations in LHC and CABG patients. CVD conditions were significantly higher in ICAD1 than in ICAD2 compared to CAD. In the adjusted multivariate model, CABG (1.44;1.25-1.64, p<0.001) was associated with ICAD1.

**Conclusions:** CVD conditions and CABG were significantly associated with ICAD when CAD preceded IC. Accounting for these comorbidities and CVD complications while assessing CAD patients can help in clinical risk stratification for ICAD.

**Lay summary:**

1. We used NIH-AllofUS (n=117,574) participants (aged >60 yrs) to assess how specific cardiovascular disease (CVD) conditions (ventricular fibrillation, cardiac arrest, conduction deficits, pacemaker, cardioversion, diastolic dysfunction) and comorbidities were associated with age-related impaired cognitive disease (IC) with CAD (ICAD) compared to CAD alone and if that association changes when CAD preceded IC event in ICAD.
2. We found that CVD conditions were associated with ICAD compared to CAD (without IC). Comorbidities, particularly coronary artery bypass grafting, were also significantly associated with ICAD when CAD preceded an IC event.
3. The association of CVD conditions and CABG with ICAD suggests a more clinically severe CAD phenotype in ICAD when the CAD event precedes IC.
