## Supplement 1 for "Comorbidities & coronary vascular disease (CVD) conditions in impaired cognitive disease with coronary artery disease (ICAD) in *AllofUS*"

### Sheet: Sheet1s
						Supplemental Online Content
				eFigure1	Study Flow Diagram
				eTable1a	Univariate analyses of comorbidities in ICAD1 vs CAD (AllofUS, age >60)
				eTable1b	Univariate analyses of comorbidities in ICAD2 vs CAD (AllofUS, age >60)
				eFigure 2	Multivariable analyses of comorbidities (AllofUS, Age >60)
				eFigure 3	Multivariable analyses of comorbidities (AllofUS, Age >60, Propensity matched between ICAD and CAD)
				eTable 2	Baseline characteristics (AllofUS, Age >60, >=1 outpatient only visit encounter with IC/CAD/ICAD)
				eTable 3a	Univariate analyses of comorbidities in ICAD1 vs CAD (AllofUS, Age >60, >=1 outpatient only visit encounter with CAD/ICAD1)
				eTable 3b	Univariate analyses of comorbidities in ICAD2 vs CAD (AllofUS, Age >60, >=1 outpatient only visit encounter with CAD/ICAD2)
				e Figure 4	Multivariable analyses of comorbidities (AllofUS, Age >60, >=1 outpatient only visit encounter with IC/CAD/ICAD)
				eFigure 5	Multivariable analyses of comorbidities(AllofUS, Age >60, >=1 outpatient only visit encounter with ICAD1/ICAD2/CAD)
				eTable 4a	Cardiovascular conditions (AllofUS, Age >60, >=1 outpatient only visit encounter with IC/CAD/ICAD)
				eTable 4b	Cardiovascular conditions (AllofUS, Age >60, >=1 outpatient only visit encounter with CAD/ICAD1)
				eTable 4c	Cardiovascular conditions (AllofUS, Age >60, >=1 outpatient only visit encounter with CAD/ICAD2)
				eFigure 6	Multivariable analyses of cardiovascular conditions (AllofUS, Age >60, >=1 outpatient only visit encounter with ICAD/ICAD1/ICAD2/CAD)
				eTable 5a	Cardiovascular conditions (AllofUS, Age >60, with history of left heart catheterization in ICAD1/CAD)
				eTable 5b	Cardiovascular conditions (AllofUS, Age >60, with history of left heart catheterization in ICAD2/CAD)
				eFigure 7	Multivariable analyses of cardiovascular conditions (AllofUS, Age >60, with history of left heart catheterization ICAD/ICAD1/ICAD2CAD)

### Sheet: eTable1
			eTable 1a:Univariate analyses of comorbidities in ICAD1 vs CAD (AllofUS, Age >60)						eTable 1b:Univariate analyses of comorbidities in ICAD2 vs CAD (AllofUS, Age >60)
			Predictors*	CAD	ICAD1	P value			Predictors*	CAD	ICAD2	P value
				N=27,516	N=2,917					N=27,516	N=1,369
			Demographics						Demographics
			Age	73.5 (7.4)	76.1 (7.4)	p <0.001			Age	73.5 (7.4)	74.5 (7.5)	p <0.001
			Female Sex	12,100 (44%)	1,371 (47.1%)	p =0.002			Female Sex	12,100 (44%)	753 (55.0%)	p<0.002
			Race						Race
			White	17,955 (65.3%)	1,862 (63.8%)	p =0.13			White	17,955 (65.3%)	917 (67.0%)	p=0.19
			Black	4,650 (16.9%)	461 (15.8%)	p =0.13			Black	4,650 (16.9%)	181 (13.2%)	p<0.001
			Ethnicity						Ethnicity
			Hispanic	3,107 (11.3%)	382 (13.1%)	p =0.004			Hispanic	3,107 (11.3%)	171 (12.5%)	p=0.004
			Mental Health Comorbidities						Mental Health Comorbidities
			Depression	10,452 (38%)	1,879 (64.4%)	p <0.001			Depression	10,452 (38%)	932 (68.1%)	p <0.001
			Anxiety	9,688 (35.2%)	1,614 (55.3%)	p <0.001			Anxiety	9,688 (35.2%)	827 (60.4%)	p <0.001
			Psychosis	1,082 (3.9%)	284 (9.7%)	p <0.001			Psychosis	1,082 (3.9%)	158 (11.5%)	p <0.001
			Neurologic Comorbidities						Neurologic Comorbidities
			Intracranial Hemorrhage	946 (3.4%)	239 (8.2%)	p <0.001			Intracranial Hemorrhage	946 (3.4%)	113 (8.3%)	p <0.001
			Ischemic Stroke	2,887 (10.5%)	687 (23.6%)	p <0.001			Ischemic Stroke	2,887 (10.5%)	275 (20.1%)	p <0.001
			Transient Ischemic Attack	2,169 (7.9%)	590 (20.2%)	p <0.001			Transient Ischemic Attack	2,169 (7.9%)	208 (15.2%)	p <0.001
			Seizure	1,136 (4.1%)	276 (9.5%)	p <0.001			Seizure	1,136 (4.1%)	163 (11.9%)	p <0.001
			Dysgeusia/Dysosmia	329 (1.2%)	80 (2.7%)	p <0.001			Dsyosmia/Dysgeusia	329 (1.2%)	41 (3.0%)	p <0.001
			Cardiac Comorbidities						Cardiac Comorbidities
			Syncope	2,966 (10.8%)	661 (22.7%)	p <0.001			Syncope	2,966 (10.8%)	275 (20.1%)	p <0.001
			Hypertension	6,676 (24.3%)	1,161 (39.8%)	p <0.001			Hypertension	6,676 (24.3%)	369 (27.0%)	p=0.024
			Hypertensive Urgency	2,047 (7.4%)	326 (11.2%)	p <0.001			Hypertensive Urgency	2,047 (7.4%)	107 (7.8%)	p=0.604
			Mitral Regurgitation	3,794 (13.8%)	501 (17.2%)	p <0.001			Mitral Regurgitation	3,794 (13.8%)	192 (14.0%)	p=0.804
			Obstructive Sleep Apnea	8,956 (32.5%)	1,383 (47.4%)	p <0.001			Obstructive Sleep Apnea	8,956 (32.5%)	627 (45.8%)	p <0.001
			Atrial Fibrillation	7,651 (27.8%)	1,027 (35.2%)	p <0.001			Atrial Fibrillation	7,651 (27.8%)	358 (26.2%)	p =0.182
			Coronary artery bypass graft	1,767 (6.4%)	329 (11.3%)	p <0.001			Coronary artery bypass graft	1,767 (6.4%)	29 (2.1%)	p <0.001
			Left heart catheterization	6,101 (22.2%)	841 (28.9%)	p <0.001			Left heart catheterization	6,101 (22.2%)	234 (17.2%)	p <0.001
			Endocrinopathy						Endocrinopathy
			Type 2 Diabetes	12,388 (45.0%)	1,576 (54.0%)	p <0.001			Type 2 Diabetes	12,388 (45.0%)	628 (45.9%)	p <0.001
			Hypothyroidism	4,858 (17.7%)	762 (26.1%)	p <0.001			Hypothyroidism	4,858 (17.7%)	396 (28.9%)	p <0.001
			Osteoporosis	5,252 (19.1%)	895 (30.7%)	p <0.001			Osteoporosis	5,252 (19.1%)	437 (31.9%)	p <0.001
			Bleeding						Bleeding
			Upper Ggastrointestinal bleeding	1,415 (5.1%)	251 (8.6%)	p <0.001			Upper Ggastrointestinal bleeding	1,415 (5.1%)	98 (7.2%)	p <0.001
			Lower gastrointestinal bleeding	3,489 (12.7%)	590 (20.2%)	p <0.001			Lower gastrointestinal bleeding	3,489 (12.7%)	273 (19.9%)	p <0.001
			Micronutrient deficiency						Micronutrient deficiency
			Iron deficiency	5,552 (20.2%)	881 (30.2%)	p <0.001			Iron deficiency	5,552 (20.2%)	419 (30.6%)	p <0.001
			B12 deficiency	1,053 (3.8%)	207 (7.1%)	p <0.001			B12 deficiency	1,053 (3.8%)	114 (8.3%)	p <0.001
			Kidney Disease						Kidney Disease
			Chronic Kidney Disease	8,384 (30.5%)	1,170 (40.1%)	p <0.001			Chronic Kidney Disease	8,384 (30.5%)	441 (32.2%)	p <0.001
			Proteinuria	2,463 (9%)	395 (13.5%)	p <0.001			Proteinuria	2,463 (9%)	149 (10.9%)	p =0.015
			Dialysis	859 (3.1%)	101 (3.5%)	p =0.317			Dialysis	859 (3.1%)	20 (1.5%)	p <0.001
			Lifestyle						Lifestyle
			Alcohol Use	2,739 (10.0%)	375 (12.9%)	p <0.001			Alcohol Use	2,739 (10.0%)	200 (14.6%)	p <0.001
			Smoking	7,063 (25.7%)	846 (29.0%)	p <0.001			Smoking	7,063 (25.7%)	345 (25.2%)	p =0.699
			Opioid Use	1,160 (4.2%)	170 (5.8%)	p <0.001			Opioid Use	1,160 (4.2%)	91 (6.6%)	p <0.001
			*P value <0.05 ( Significance in bold)						*P value <0.05 ( Significance in bold)
			ICAD1: Impaired Cognitive Disease with Coronary Artery Disease ( CAD event preceding IC event by atleast 1 year)						ICAD2: Impaired Cognitive Disease with Coronary Artery Disease ( IC event preceding CAD event by atleast 1 year)
			CAD: Coronary Artery Disease						CAD: Coronary Artery Disease

### Sheet: eTable 2
						eTable 2: Baseline characteristics (AllofUS, Age >60, >=1 outpatient only visit encounter with IC/CAD/ICAD)
						Predictors	Controls	IC	CAD	ICAD
							N=78,600	4522	N=18,378	N=2,446
						Demographics*
						Age	70.8 (6.9)	74 (7.5)	74 (7.3)	76 (7.4)
						Female Sex	43,406 (55.2%)	2,702 (60%)	7,600 (41.4%)	1121 (45.8%)
						Race*
						White	51,138 (65.1%)	3,118 (68.8%)	12,478 (67.9%)	1,673 (68.4%)
						Black	13,601 (17.3%)	513 (11.3%)	2,775 (15.1%)	305 (12.5%)
						Ethnicity*
						Hispanic	8,002 (10.2%)	594 (13.1%)	1,857 (10.1%)	287 (11.7%)
						Mental Health Comorbidities*
						Depression	1,762 (2.2%)	2,610 (57.6%)	7,120 (38.7%)	1,579 (64.6%)
						Anxiety	1,629 (2.1%)	2,312 (51%)	6,410 (34.9%)	1,417 (58%)
						Psychosis	231 (0.3%)	342 (7.5%)	693 (3.8%)	243 (10%)
						Neurologic Comorbidities*
						Intracranial Hemorrhage	0	210 (4.6%)	664 (3.6%)	184 (7.5%)
						Ischemic Stroke	69 (0.1%)	500 (11%)	2,000 (11%)	545 (22.3%)
						Transient Ischemic Attack	0	457 (10.1%)	1,668 (9.1%)	506 (20.7%)
						Seizure	165 (0.2%)	345 (7.6%)	726 (4.0%)	222 (9.1%)
						Dysosmia/Dysgeusia	88 (0.1%)	131 (2.9%)	263 (1.4%)	80 (3.3%)
						Cardiac Comorbidities*
						Syncope	225 (0.3%)	563 (12.4%)	2,361 (12.8%)	558 (22.8%)
						Hypertension	0	971 (21.4%)	5,463 (29.7%)	957 (39.1%)
						Hypertension Urgency	0	158 (3.5%)	1,147 (6.2%)	204 (8.3%)
						Mitral Regurgitation	205 (0.3%)	292 (6.4%)	2,865 (15.6%)	409 (16.7%)
						Obstructive Sleep Apnea	15 (0.7%)	1,587 (35%)	6,567 (35.7%)	1,224 (50%)
						Atrial Fibrillation	379 (0.5%)	537 (11.8%)	5,209 (28.3%)	799 (32.7%)
						Coronary artery bypass graft	0	7 (0.2%)	1589 (8.6%)	246 (10.1%)
						Endocrinopathy*
						Type 2 Diabetes	0	1,386 (30.6%)	8,301 (45.2%)	1,208 (49.4%)
						Hypothyroidism	903 (1.1%)	1,037 (22.9%)	3,647 (19.8%)	664 (27.1%)
						Osteoporosis	1477 (1.9%)	1,245 (27.5%)	3,902 (21.2%)	739 (30.2%)
						Bleeding*
						Upper gastrointestinal bleeding	68 (0.1%)	135 (3.0%)	941 (5.1%)	189 (7.7%)
						Lower gastrointestinal bleeding	371 (0.5%)	593 (13.1%)	2,583 (14.1%)	519 (21.2%)
						Micronutrient deficiency*
						Iron deficiency	436 (0.6%)	792 (17.5%)	4,014 (21.8%)	713 (29.1%)
						B12 deficiency	80 (0.1%)	271 (6%)	849 (4.6%)	212 (8.7%)
						Kidney Disease*
						Chronic Kidney Disease	0	775 (17.1%)	5,607 (30.5%)	850 (34.8%)
						Proteinuria	46 (0.1%)	277 (6.1%)	1,872 (10.2%)	311 (12.7%)
						Dialysis	2 (0%)	21 (0.5%)	457 (2.5%)	58 (2.4%)
						Lifestyle*
						Alcohol Use	590 (0.8%)	467 (10.3%)	1,715 (9.3%)	325 (13.3%)
						Smoking	1,250 (1.6%)	783 (17.3%)	4,450 (24.2%)	646 (26.4%)
						Opioid Use	194 (0.2%)	136 (3.0%)	599 (3.3%)	107 (4.4%)
						*Proportions in bold with P value <0.001 (Pearson's Chi-squared test, baseline group = Controls)
						CAD: Coronary Artery Disease
						ICAD: Impaired Cognitive Disease with Coronary Artery Disease
						IC: Impaired Cognitive Disease

### Sheet: eTable 3
		eTable 3a:Univariate analysis of comorbidities in ICAD1 vs CAD (AllofUS, Age >60, >=1 outpatient only visit encounter with CAD/ICAD1)						eTable 3b:Univariate analysis of comorbiditie in ICAD2 vs CAD (AllofUS, Age >60, >=1 outpatient only visit encounter with CAD/ICAD2)
		Predictors*	CAD	ICAD1	P value			Predictors*	CAD	ICAD2	P value
			N=18,378	N=1,561					N=18,378	N=655
		Demographics						Demographics
		Age	74.1 (7.3)	76.5 (7.3)	p<0.001			Age	74.1 (7.3)	74.7 (7.4)	p=0.06
		Female Sex	7,600 (41.4%)	671 (43.0%)	p =0.21			Female Sex	7,600 (41.4%)	338 (51.6%)	p<0.001
		Race						Race
		White	12,478 (67.9%)	887 (64.5%)	p<0.001			White	12,478 (67.9%)	462 (70.5%)	p=0.15
		Black	2,775 (15.1%)	205 (13.1%)	p=0.04			Black	2,775 (15.1%)	70 (10.7%)	p=0.002
		Ethnicity						Ethnicity
		Hispanic	1,857 (10.1%)	190 (12.2%)	p=0.01			Hispanic	1,857 (10.1%)	72 (11.0%)	p=0.54
		Mental Health Comorbidities						Mental Health Comorbidities
		Depression	7,120 (38.7%)	1,002 (64.2%)	p<0.001			Depression	7,120 (38.7%)	441 (67.3%)	p<0.001
		Anxiety	6,410 (34.9%)	887 (56.8%)	p<0.001			Anxiety	6,410 (34.9%)	396 (60.5%)	p<0.001
		Psychosis	693 (3.8%)	148 (9.5%)	p<0.001			Psychosis	693 (3.8%)	80 (12.2%)	p<0.001
		Neurologic Comorbidities						Neurologic Comorbidities
		Intracranial Hemorrhage	664 (3.6%)	121 (7.8%)	p<0.001			Intracranial Hemorrhage	664 (3.6%)	42 (6.4%)	p<0.001
		Ischemic Stroke	2,000 (11%)	359 (23.0%)	p<0.001			Ischemic Stroke	2,000 (11%)	130 (19.8%)	p<0.001
		Transient Ischemic Attack	1,668 (9.1%)	356 (22.8%)	p<0.001			Transient Ischemic Attack	1,668 (9.1%)	105 (16.0%)	p<0.001
		Seizure	726 (4.0%)	139 (8.9%)	p<0.001			Seizure	726 (4.0%)	70 (10.7%)	p<0.001
		Dysosmia/Dysgeusia	263 (1.4%)	51 (3.3%)	p<0.001			Dysosmia/Dysgeusia	263 (1.4%)	22 (3.4%)	p<0.001
		Cardiac Comorbidities						Cardiac Comorbidities
		Syncope	2,361 (12.8%)	380 (24.3%)	p<0.001			Syncope	2,361 (12.8%)	136 (20.8%)	p<0.001
		Hypertension	5,463 (29.7%)	702 (45.0%)	p<0.001			Hypertension	5,463 (29.7%)	200 (30.5%)	p=0.66
		Hypertensive Urgency	1,147 (6.2%)	145 (9.3%)	p<0.001			Hypertensive Urgency	1,147 (6.2%)	40 (6.1%)	p=0.89
		Mitral Regurgitation	2,865 (15.6%)	281 (18.0%)	p<0.001			Mitral Regurgitation	2,865 (15.6%)	91 (13.9%)	p=0.30
		Obstructive Sleep Apnea	6,567 (35.7%)	787 (50.4%)	p<0.001			Obstructive Sleep Apnea	6,567 (35.7%)	325 (49.6%)	p<0.001
		Atrial Fibrillation	5,209 (28.3%)	584 (37.4%)	p<0.001			Atrial Fibrillation	5,209 (28.3%)	155 (23.7%)	p=0.009
		Coronary artery bypass graft	1589 (8.6%)	216 (13.8%)	p<0.001			Coronary artery bypass graft	1589 (8.6%)	23 (3.5%)	p<0.001
		Endocrinopathy						Endocrinopathy
		Type 2 Diabetes	8,301 (45.2%)	825 (52.9%)	p<0.001			Type 2 Diabetes	8,301 (45.2%)	278 (42.4%)	p=0.17
		Hypothyroidism	3,647 (19.8%)	415 (26.6%)	p<0.001			Hypothyroidism	3,647 (19.8%)	199 (30.4%)	p<0.001
		Osteoporosis	3,902 (21.2%)	476 (30.5%)	p<0.001			Osteoporosis	3,902 (21.2%)	206 (31.5%)	p<0.001
		Bleeding comorbidities						Bleeding comorbidities
		Upper GI Bleeding	941 (5.1%)	137 (8.8%)	p<0.001			Upper GI Bleeding	941 (5.1%)	41 (6.3%)	p=0.20
		Lower GI Bleeding	2,583 (14.1%)	351 (22.5%)	p<0.001			Lower GI Bleeding	2,583 (14.1%)	137 (20.9%)	p<0.001
		Micronutrient deficiency						Micronutrient deficiency
		Iron deficiency	4,014 (21.8%)	463 (29.7%)	p<0.001			Iron deficiency	4,014 (21.8%)	191 (29.3%)	p<0.001
		B12 deficiency	849 (4.6%)	138 (8.8%)	p<0.001			B12 deficiency	849 (4.6%)	62 (9.5%)	p<0.001
		Kidney Disease						Kidney Disease
		Chronic Kidney Disease	5,607 (30.5%)	593 (38.0%)	p<0.001			Chronic Kidney Disease	5,607 (30.5%)	190 (29.0%)	p<0.001
		Proteinuria	1,872 (10.2%)	208 (13.3%)	p<0.001			Proteinuria	1,872 (10.2%)	73 (11.1%)	p=0.43
		Dialysis (p=0.52)	457 (2.5%)	43 (2.8%)	p=0.52			Dialysis	457 (2.5%)	10 (1.5%)	p=0.12
		Lifestyle						Lifestyle
		Alcohol Use	1,715 (9.3%)	204 (13.1%)	p<0.001			Alcohol Use	1,715 (9.3%)	94 (14.4%)	p <0.001
		Smoking	4,450 (24.2%)	426 (27.3%)	p=0.007			Smoking	4,450 (24.2%)	160 (24.4%)	p=0.90
		Opioid Use	599 (3.3%)	65 (4.2%)	p=0.06			Opioid Use	599 (3.3%)	35 (5.3%)	p=0.003
		*P value <0.05 ( Significance in bold)						*P value <0.05 ( Significance in bold)
		ICAD1: Impaired Cognitive Disease with Coronary Artery Disease ( CAD event preceding IC event by atleast 1 year)						ICAD2: Impaired Cognitive Disease with Coronary Artery Disease ( IC event preceding CAD event by atleast 1 year)
		CAD: Coronary Artery Disease						CAD: Coronary Artery Disease

### Sheet: eTable 4
				eTable 4a: Cardiovascular conditions (AllofUS, Age >60, >=1 outpatient only visit encounter with IC/CAD/ICAD)
				Predictors	Controls	IC	CAD	ICAD
					N=78,600	4522	N=18,378	N=2,446
				Ventricular Fibrillation	2 (0%)	14 (0.3%)	298 (1.6%)	44 (1.8%)
				Cardiac Arrest	11 (0%)	30 (0.7%)	512 (2.8%)	75 (3.1%)
				Cardioversion	2(0%)	6 (0.1%)	106 (0.6%)	22 (0.9%)
				Atrioventricular Block	88 (0.1%)	178 (3.9%)	1,980 (10.8%)	351 (14.3%)
				Pacemaker Implant	5 (0%)	29 (0.6%)	389 (2.1%)	82 (3.4%)
				Systolic Heart Failure	36 (0%)	143 (3.2%)	3,045 (16.6%)	406 (16.6%)
				Diastolic Dysfunction	19 (0.0%)	226 (5%)	3,466 (18.9%)	579 (23.7%)
				*Proportions in bold with P value <0.001 (Pearson's Chi-squared test, baseline group = Controls)
				CAD: Coronary Artery Disease
				ICAD: Impaired Cognitive Disease with Coronary Artery Disease
				IC: Impaired Cognitive Disease
					eTable 4b: Cardiovascular conditions (AllofUS, Age >60, >=1 outpatient only visit encounter with CAD/ICAD1)
						CAD	ICAD1	P value
						N=18,378	N=1,561
					Ventricular Fibrillation	298 (1.6%)	38 (2.4%)	p=0.02
					Cardiac Arrest	512 (2.8%)	58 (3.7%)	p=0.03
					Cardioversion	106 (0.6%)	18 (1.2%)	p=0.006
					Atrioventricular Block	1,980 (10.8%)	250 (16.0%)	p<0.001
					Pacemaker Implant	389 (2.1%)	62 (4.0%)	p<0.001
					Systolic Dysfunction	3,045 (16.6%)	316 (20.2%)	p<0.001
					Diastolic Dysfunction	3,466 (18.9%)	415 (26.6%)	p<0.001
					*P value <0.05 ( Significance in bold)
					ICAD1: Impaired Cognitive Disease with Coronary Artery Disease ( CAD event preceding IC event by atleast 1 year)
					CAD: Coronary Artery Disease
					eTable 4c: Cardiovascular conditions (AllofUS, Age >60, >=1 outpatient only visit encounter with CAD/ICAD2)
						CAD	ICAD2	P value
						N=18,378	N=655
					Ventricular Fibrillation	298 (1.6%)	5 (0.8%)	p=0.09
					Cardiac Arrest	512 (2.8%)	13 (2.0%)	p=022
					Cardioversion	106 (0.6%)	3 (0.5%)	p=0.68
					Atrioventricular Block	1,980 (10.8%)	80 (12.2%)	p=0.24
					Pacemaker Implant	389 (2.1%)	12 (1.8%)	p=0.62
					Systolic Dysfunction	3,045 (16.6%)	64 (9.8%)	p<0.001
					Diastolic Dysfunction	3,466 (18.9%)	115 (17.6%)	p=0.40
					*P value <0.05 ( Significance in bold)
					ICAD2: Impaired Cognitive Disease with Coronary Artery Disease ( IC event preceding CAD event by atleast 1 year)
					CAD: Coronary Artery Disease

### Sheet: eTable5
								eTable 5a: Cardiovascular conditions (AllofUS, Age >60, with left heart catheterization)
									CAD	ICAD1	P value
									N=6,101	N=841
								Ventricular Fibrillation	201 (3.3%)	49 (5.8%)	p<0.001
								Cardiac Arrest	333 (5.5%)	74 (8.8%)	p<0.001
								Cardioversion	60 (1.0%)	17 (2.0%)	p<0.001
								Atrioventricular Block	1,039 (17.0%)	198 (23.5%)	p<0.001
								Pacemaker Implant	197 (3.2%)	59 (7.0%)	p<0.001
								Diastolic Dysfunction	1,950 (32.0%)	381 (45.3%)	p<0.001
								Systolic Dysfunction	1,894 (31.0%)	332 (39.5%)	p<0.001
								*P value <0.05 ( Significance in bold)
								ICAD1: Impaired Cognitive Disease with Coronary Artery Disease ( CAD event preceding IC event by atleast 1 year)
								CAD: Coronary Artery Disease
								eTable 5b: Cardiovascular conditions (AllofUS, Age >60, with left heart catheterization)
									CAD	ICAD2	P value
									N=6,101	N=234
								Ventricular Fibrillation	201 (3.3%)	5 (2.1%)	p=0.33
								Cardiac Arrest	333 (5.5%)	8 (3.4%)	p=0.18
								Cardioversion	60 (1.0%)	4 (1.7%)	p=0.28
								Atrioventricular Block	1,039 (17.0%)	41 (17.5%)	p=0.84
								Pacemaker Implant	197 (3.2%)	6 (2.6%)	p=0.57
								Diastolic Dysfunction	1,950 (32.0%)	81 (34.6%)	p=0.39
								Systolic Dysfunction	1,894 (31.0%)	56 (23.9%)	p=0.02
								*P value <0.05 ( Significance in bold)
								ICAD2: Impaired Cognitive Disease with Coronary Artery Disease ( IC event preceding CAD event by atleast 1 year)
								CAD: Coronary Artery Disease
